# Genomic surveillance of *Salmonella enterica* serotype Minnesota strains from poultry products imported into South Africa

**DOI:** 10.1101/2025.04.16.25325939

**Authors:** Vishnu Raghuram, Thendo Mafuna, Vignesh Ramnath, Hadrien Gourlé, Josefin Blom, Kudakwashe Magwedere, Laura M. Carroll, Itumeleng Matle

## Abstract

*Salmonella enterica* serotype Minnesota (*S.* Minnesota) has recently emerged as a predominant serotype in poultry farming operations. Genomic surveillance efforts concentrated primarily in Europe have been used to evaluate food safety risks associated with *S.* Minnesota in imported poultry/poultry products. However, the burden imposed by *S.* Minnesota on consumers in sub-Saharan Africa is not understood. Here, we used whole-genome sequencing (WGS) to characterize 36 *S.* Minnesota strains from raw poultry imported into South Africa, specifically: (i) 11 strains isolated at port-of-entry, and (ii) 25 strains from imported poultry in South African supermarkets. While all 36 strains belonged to the same sequence type (ST548), multiple ST548 lineages were present among poultry products. Comparison of the 36 strains sequenced here to all publicly available, high-quality ST548 genomes (*n* = 228, from Enterobase) identified several closely related public genomes (<30 core SNPs), including strains isolated previously from South American poultry imported into the United Kingdom. Notably, a cluster consisting of 14 highly similar genomes sequenced here (0 core SNPs) uniquely possessed *bla*_CTX-M-8_. A search of plasmids in public databases, alongside antimicrobial resistance (AMR) genes from >1.9 million bacterial genomes, revealed that this cluster harbored *bla*_CTX-M-8_ on an IncI1 plasmid, which we hypothesize was acquired recently, from *Escherichia coli*. Overall, our study provides insight into the intercontinental dissemination of *S.* Minnesota and its associated AMR determinants via the global poultry trade.

**Impact Statement:** Raw poultry exports have disseminated *S.* Minnesota internationally, and several countries (primarily in Europe) have used WGS to characterize *S.* Minnesota strains from imported poultry. While many African countries also import significant quantities of poultry, very little is known about *S.* Minnesota in South Africa, let alone sub-Saharan Africa. Here, we detect multiple *S.* Minnesota ST548 lineages at two control points in South Africa (port-of-entry and supermarkets), including emerging AMR lineages. Notably, we found that all *S.* Minnesota genomes from South Africa were closely related to poultry/food-associated *S.* Minnesota genomes from the United Kingdom (UK) or South America. Recent WGS-based studies from the UK have posited that *S.* Minnesota from poultry is unlikely to cause illness, should it reach UK consumers. While no links to clinical cases in South Africa were observed here, this could be due to data gaps, as the vast majority of *Salmonella* WGS efforts are concentrated in Europe and North America. Our study highlights the important role that genomic surveillance plays in mitigating food safety risks associated with the global agro-food trade and showcases the importance of local pathogen surveillance initiatives.

**Data Summary:** WGS data generated in this study is available under NCBI BioProject accession PRJNA1230142. NCBI BioSample and Sequence Read Archive (SRA) accessions for newly sequenced genomes, as well as for the publicly available genomes used in this study, are available in the Supplementary Material. All code for running software is described in the article, and additional data analysis code is available via GitHub (https://github.com/VishnuRaghuram94/SEPI). Supplementary Tables S1-S3 are available alongside the article. All larger supplementary datasets (Dataset S1-S17) and intermediate files are available via doi: 10.5281/zenodo.15063662.
