## Supplemental Table S1 for "Genomic surveillance of *Salmonella enterica* serotype Minnesota strains from poultry products imported into South Africa"

sample_name	Collection Year	Country	Continent	Data source	Isolation source	ST	biosample_accession	bioproject_accession	genome_acc
100N	2022	South Africa	Africa	Supermarket	Poultry	ST548	SAMN47166209	PRJNA1230142	JBLZTG000000000
101N	2022	South Africa	Africa	Supermarket	Poultry	ST548	SAMN47166210	PRJNA1230142	JBLZTH000000000
23	2020	Brazil (Import)	South America	POE	Poultry	ST548	SAMN47166211	PRJNA1230142	JBLZTI000000000
256	2022	South Africa	Africa	Supermarket	Poultry	ST548	SAMN47166212	PRJNA1230142	JBLZTJ000000000
263	2022	South Africa	Africa	Supermarket	Poultry	ST548	SAMN47166213	PRJNA1230142	JBLZTK000000000
264	2022	South Africa	Africa	Supermarket	Poultry	ST548	SAMN47166214	PRJNA1230142	JBLZTL000000000
282	2022	South Africa	Africa	Supermarket	Poultry	ST548	SAMN47166215	PRJNA1230142	JBLZTM000000000
290	2022	South Africa	Africa	Supermarket	Poultry	ST548	SAMN47166216	PRJNA1230142	JBLZTN000000000
291	2022	South Africa	Africa	Supermarket	Poultry	ST548	SAMN47166217	PRJNA1230142	JBLZTO000000000
292	2022	South Africa	Africa	Supermarket	Poultry	ST548	SAMN47166218	PRJNA1230142	JBLZTP000000000
296	2022	South Africa	Africa	Supermarket	Poultry	ST548	SAMN47166219	PRJNA1230142	JBLZTQ000000000
297	2022	South Africa	Africa	Supermarket	Poultry	ST548	SAMN47166220	PRJNA1230142	JBLZTR000000000
298	2022	South Africa	Africa	Supermarket	Poultry	ST548	SAMN47166221	PRJNA1230142	JBLZTS000000000
30	2020	Brazil (Import)	South America	POE	Poultry	ST548	SAMN47166222	PRJNA1230142	JBLZTT000000000
300	2022	South Africa	Africa	Supermarket	Poultry	ST548	SAMN47166223	PRJNA1230142	JBLZTU000000000
304	2022	South Africa	Africa	Supermarket	Poultry	ST548	SAMN47166224	PRJNA1230142	JBLZTV000000000
306	2022	South Africa	Africa	Supermarket	Poultry	ST548	SAMN47166225	PRJNA1230142	JBLZTW000000000
308	2022	South Africa	Africa	Supermarket	Poultry	ST548	SAMN47166226	PRJNA1230142	JBLZTX000000000
310	2022	South Africa	Africa	Supermarket	Poultry	ST548	SAMN47166227	PRJNA1230142	JBLZTY000000000
313	2022	South Africa	Africa	Supermarket	Poultry	ST548	SAMN47166228	PRJNA1230142	JBLZTZ000000000
314	2022	South Africa	Africa	Supermarket	Poultry	ST548	SAMN47166229	PRJNA1230142	JBLZUA000000000
317	2022	South Africa	Africa	Supermarket	Poultry	ST548	SAMN47166230	PRJNA1230142	JBLZUB000000000
319	2022	South Africa	Africa	Supermarket	Poultry	ST548	SAMN47166231	PRJNA1230142	JBLZUC000000000
321	2022	South Africa	Africa	Supermarket	Poultry	ST548	SAMN47166232	PRJNA1230142	JBLZUD000000000
43	2021	Brazil (Import)	South America	POE	Poultry	ST548	SAMN47166233	PRJNA1230142	JBLZUE000000000
46	2021	Brazil (Import)	South America	POE	Poultry	ST548	SAMN47166234	PRJNA1230142	JBLZUF000000000
47	2021	Brazil (Import)	South America	POE	Poultry	ST548	SAMN47166235	PRJNA1230142	JBLZUG000000000
53	2021	Brazil (Import)	South America	POE	Poultry	ST548	SAMN47166236	PRJNA1230142	JBLZUH000000000
60	2021	Brazil (Import)	South America	POE	Poultry	ST548	SAMN47166237	PRJNA1230142	JBLZUI000000000
61	2021	Brazil (Import)	South America	POE	Poultry	ST548	SAMN47166238	PRJNA1230142	JBLZUJ000000000
69	2021	Brazil (Import)	South America	POE	Poultry	ST548	SAMN47166239	PRJNA1230142	JBLZUK000000000
73	2021	Brazil (Import)	South America	POE	Poultry	ST548	SAMN47166240	PRJNA1230142	JBLZUL000000000
75	2021	Brazil (Import)	South America	POE	Poultry	ST548	SAMN47166241	PRJNA1230142	JBLZUM000000000
97N	2022	South Africa	Africa	Supermarket	Poultry	ST548	SAMN47166242	PRJNA1230142	JBLZUN000000000
98N	2022	South Africa	Africa	Supermarket	Poultry	ST548	SAMN47166243	PRJNA1230142	JBLZUO000000000
99N	2022	South Africa	Africa	Supermarket	Poultry	ST548	SAMN47166244	PRJNA1230142	JBLZUP000000000
GCA_002064375.1	2000	Malaysia	Asia	Public	Unspecified Meat	ST548	SAMN02368610	PRJNA203445	GCA_002064375.1
GCA_003119215.1	2010	United States	North America	Public	Bovine	ST548	SAMN08514355	PRJNA433689	GCA_003119215.1
GCA_003884995.1	2018	United Kingdom	Europe	Public	Human	ST548	SAMN09387951	PRJNA248792	GCA_003884995.1
GCA_003891035.1	2017	United Kingdom	Europe	Public	ND/Others	ST548	SAMN09634554	PRJNA248792	GCA_003891035.1
GCA_003924755.1	2008	Mexico	North America	Public	Water/River	ST548	SAMN10261283	PRJNA313928	GCA_003924755.1
GCA_004269965.1	2017	United Kingdom	Europe	Public	ND/Others	ST548	SAMN09634104	PRJNA248792	GCA_004269965.1
GCA_004271885.1	2017	United Kingdom	Europe	Public	ND/Others	ST548	SAMN10103470	PRJNA248792	GCA_004271885.1
GCA_005439735.1	2017	United States	North America	Public	ND/Others	ST548	SAMN09745846	PRJNA186035	GCA_005439735.1
GCA_005551835.1	2008	Mexico	North America	Public	Water/River	ST548	SAMN10261288	PRJNA313928	GCA_005551835.1
GCA_005624315.1	2008	Mexico	North America	Public	Ovine/Goat (Caprinae)	ST548	SAMN10261493	PRJNA313928	GCA_005624315.1
GCA_005627935.1	2018	United States	North America	Public	Poultry	ST548	SAMN10395443	PRJNA186035	GCA_005627935.1
GCA_005631175.1	2018	United States	North America	Public	ND/Others	ST548	SAMN10395287	PRJNA186035	GCA_005631175.1
GCA_005679255.1	2017	United States	North America	Public	ND/Others	ST548	SAMN09004944	PRJNA186035	GCA_005679255.1
GCA_005698335.1	2008	Mexico	North America	Public	Water/River	ST548	SAMN10261285	PRJNA313928	GCA_005698335.1
GCA_005700515.1	2018	United States	North America	Public	ND/Others	ST548	SAMN10395437	PRJNA186035	GCA_005700515.1
GCA_005783165.1	2008	Mexico	North America	Public	Bovine	ST548	SAMN10261484	PRJNA313928	GCA_005783165.1
GCA_005895955.1	2008	Mexico	North America	Public	Bovine	ST548	SAMN10261480	PRJNA313928	GCA_005895955.1
GCA_005933455.1	2007	United States	North America	Public	Bovine	ST548	SAMN02952773	PRJNA186035	GCA_005933455.1
GCA_005962095.1	2015	United States	North America	Public	Soil/Dust	ST548	SAMN04535420	PRJNA186035	GCA_005962095.1
GCA_005973665.1	2015	United States	North America	Public	ND/Others	ST548	SAMN04572781	PRJNA186035	GCA_005973665.1
GCA_005981995.1	2016	United States	North America	Public	ND/Others	ST548	SAMN06213770	PRJNA186035	GCA_005981995.1
GCA_006027555.1	2015	United States	North America	Public	ND/Others	ST548	SAMN04535406	PRJNA186035	GCA_006027555.1
GCA_006027575.1	2015	United States	North America	Public	ND/Others	ST548	SAMN04535442	PRJNA186035	GCA_006027575.1
GCA_006027595.1	2015	United States	North America	Public	Soil/Dust	ST548	SAMN04535440	PRJNA186035	GCA_006027595.1
GCA_006027635.1	2015	United States	North America	Public	ND/Others	ST548	SAMN04535407	PRJNA186035	GCA_006027635.1
GCA_006034275.1	2015	United States	North America	Public	ND/Others	ST548	SAMN04572784	PRJNA186035	GCA_006034275.1
GCA_006034335.1	2015	United States	North America	Public	ND/Others	ST548	SAMN04572783	PRJNA186035	GCA_006034335.1
GCA_006036155.1	2017	United States	North America	Public	ND/Others	ST548	SAMN06731093	PRJNA186035	GCA_006036155.1
GCA_006047875.1	2017	United States	North America	Public	Human	ST548	SAMN06641745	PRJNA230403	GCA_006047875.1
GCA_006070695.1	2017	United States	North America	Public	ND/Others	ST548	SAMN07342878	PRJNA186035	GCA_006070695.1
GCA_006070715.1	2017	United States	North America	Public	ND/Others	ST548	SAMN07342880	PRJNA186035	GCA_006070715.1
GCA_006097655.1	2016	Haiti	North America	Public	Plant	ST548	SAMN04452728	PRJNA186035	GCA_006097655.1
GCA_006101615.1	2016	United States	North America	Public	Bovine	ST548	SAMN05945105	PRJNA292666	GCA_006101615.1
GCA_006125115.1	2017	United States	North America	Public	ND/Others	ST548	SAMN07342863	PRJNA186035	GCA_006125115.1
GCA_006141755.1	2017	United States	North America	Public	ND/Others	ST548	SAMN07462355	PRJNA186035	GCA_006141755.1
GCA_006141795.1	2017	United States	North America	Public	ND/Others	ST548	SAMN07462356	PRJNA186035	GCA_006141795.1
GCA_006166365.1	2015	United States	North America	Public	Soil/Dust	ST548	SAMN07713948	PRJNA186035	GCA_006166365.1
GCA_006209225.1	2016	Brazil	South America	Public	Poultry	ST548	SAMN08951101	PRJNA293224	GCA_006209225.1
GCA_006209665.1	2016	United States	North America	Public	ND/Others	ST548	SAMN08719786	PRJNA186035	GCA_006209665.1
GCA_006209885.1	2016	United States	North America	Public	ND/Others	ST548	SAMN08719788	PRJNA186035	GCA_006209885.1
GCA_006211125.1	2016	United States	North America	Public	Unspecified Meat	ST548	SAMN08719743	PRJNA186035	GCA_006211125.1
GCA_006286115.1	2016	United States	North America	Public	ND/Others	ST548	SAMN09071660	PRJNA186035	GCA_006286115.1
GCA_006301735.1	2015	United States	North America	Public	Soil/Dust	ST548	SAMN07714108	PRJNA186035	GCA_006301735.1
GCA_006321005.1	2016	United States	North America	Public	ND/Others	ST548	SAMN08719823	PRJNA186035	GCA_006321005.1
GCA_006321245.1	2016	United States	North America	Public	ND/Others	ST548	SAMN08719841	PRJNA186035	GCA_006321245.1
GCA_006329765.1	2017	United States	North America	Public	ND/Others	ST548	SAMN09005332	PRJNA186035	GCA_006329765.1
GCA_006403555.1	2019	United Kingdom	Europe	Public	ND/Others	ST548	SAMN12009352	PRJNA248792	GCA_006403555.1
GCA_006404635.1	2019	United Kingdom	Europe	Public	ND/Others	ST548	SAMN12008968	PRJNA248792	GCA_006404635.1
GCA_006430665.1	2019	United Kingdom	Europe	Public	ND/Others	ST548	SAMN12039415	PRJNA248792	GCA_006430665.1
GCA_006449875.1	2019	United Kingdom	Europe	Public	ND/Others	ST548	SAMN12040648	PRJNA248792	GCA_006449875.1
GCA_006457805.1	2019	United Kingdom	Europe	Public	ND/Others	ST548	SAMN12053334	PRJNA248792	GCA_006457805.1
GCA_006520315.1	2016	Brazil	South America	Public	Unspecified Meat	ST548	SAMN08951203	PRJNA293224	GCA_006520315.1
GCA_006520355.1	2016	Brazil	South America	Public	ND/Others	ST548	SAMN08951168	PRJNA293224	GCA_006520355.1
GCA_006520375.1	2016	Brazil	South America	Public	Unspecified Meat	ST548	SAMN08951202	PRJNA293224	GCA_006520375.1
GCA_006570205.1	2016	United States	North America	Public	Swine	ST548	SAMN05784369	PRJNA292666	GCA_006570205.1
GCA_006836425.1	2012	United States	North America	Public	Soil/Dust	ST548	SAMN02918979	PRJNA186035	GCA_006836425.1
GCA_006935115.1	2016	United Kingdom	Europe	Public	Human	ST548	SAMN09386487	PRJNA248792	GCA_006935115.1
GCA_006952885.1	2014	Mexico	North America	Public	Plant	ST548	SAMN02821209	PRJNA186035	GCA_006952885.1
GCA_006957145.1	2017	United States	North America	Public	Human	ST548	SAMN06641748	PRJNA230403	GCA_006957145.1
GCA_006959985.1	2017	United States	North America	Public	ND/Others	ST548	SAMN06731111	PRJNA186035	GCA_006959985.1
GCA_007015885.1	2016	United Kingdom	Europe	Public	Human	ST548	SAMN09683621	PRJNA248792	GCA_007015885.1
GCA_007049005.1	2017	United States	North America	Public	ND/Others	ST548	SAMN07462357	PRJNA186035	GCA_007049005.1
GCA_007069725.1	2015	United States	North America	Public	Soil/Dust	ST548	SAMN07714105	PRJNA186035	GCA_007069725.1
GCA_007070925.1	2015	United States	North America	Public	Soil/Dust	ST548	SAMN07714001	PRJNA186035	GCA_007070925.1
GCA_007070945.1	2015	United States	North America	Public	ND/Others	ST548	SAMN07713950	PRJNA186035	GCA_007070945.1
GCA_007071665.1	2015	United States	North America	Public	ND/Others	ST548	SAMN07714135	PRJNA186035	GCA_007071665.1
GCA_007150165.1	2016	United Kingdom	Europe	Public	Human	ST548	SAMN09298375	PRJNA248792	GCA_007150165.1
GCA_007176155.1	2013	United Kingdom	Europe	Public	Human	ST548	SAMN09433535	PRJNA248792	GCA_007176155.1
GCA_007177655.1	2013	United States	North America	Public	Soil/Dust	ST548	SAMN02678812	PRJNA186035	GCA_007177655.1
GCA_007180355.1	2005	United States	North America	Public	Bovine	ST548	SAMN02894130	PRJNA183847	GCA_007180355.1
GCA_007183495.1	2014	United Kingdom	Europe	Public	Human	ST548	SAMN03479969	PRJNA248792	GCA_007183495.1
GCA_007183515.1	2007	United States	North America	Public	Poultry	ST548	SAMN03276055	PRJNA183850	GCA_007183515.1
GCA_007183855.1	2007	United States	North America	Public	Poultry	ST548	SAMN03276056	PRJNA183850	GCA_007183855.1
GCA_007184315.1	2007	United States	North America	Public	Poultry	ST548	SAMN03276076	PRJNA183850	GCA_007184315.1
GCA_007187525.1	2004	United States	North America	Public	Poultry	ST548	SAMN02777816	PRJNA183850	GCA_007187525.1
GCA_007228695.1	2007	United States	North America	Public	Poultry	ST548	SAMN03276059	PRJNA183850	GCA_007228695.1
GCA_007238825.1	2007	United States	North America	Public	Poultry	ST548	SAMN03276107	PRJNA183850	GCA_007238825.1
GCA_007239295.1	2017	United Kingdom	Europe	Public	Human	ST548	SAMN09494433	PRJNA248792	GCA_007239295.1
GCA_007265145.1	2018	United Kingdom	Europe	Public	ND/Others	ST548	SAMN09634088	PRJNA248792	GCA_007265145.1
GCA_007267185.1	2018	United Kingdom	Europe	Public	ND/Others	ST548	SAMN09634229	PRJNA248792	GCA_007267185.1
GCA_007270415.1	2018	United Kingdom	Europe	Public	ND/Others	ST548	SAMN09638104	PRJNA248792	GCA_007270415.1
GCA_007273295.1	2017	United Kingdom	Europe	Public	ND/Others	ST548	SAMN09651615	PRJNA248792	GCA_007273295.1
GCA_007315615.1	2018	United Kingdom	Europe	Public	Human	ST548	SAMN10086859	PRJNA248792	GCA_007315615.1
GCA_007324715.1	2017	United Kingdom	Europe	Public	ND/Others	ST548	SAMN10174102	PRJNA248792	GCA_007324715.1
GCA_007333375.1	2010	Haiti	North America	Public	Plant	ST548	SAMN02846926	PRJNA186035	GCA_007333375.1
GCA_007378465.1	2018	United Kingdom	Europe	Public	ND/Others	ST548	SAMN10599984	PRJNA248792	GCA_007378465.1
GCA_007423525.1	2017	United Kingdom	Europe	Public	Human	ST548	SAMN10887403	PRJNA248792	GCA_007423525.1
GCA_007424165.1	2017	United Kingdom	Europe	Public	Human	ST548	SAMN10907577	PRJNA248792	GCA_007424165.1
GCA_007435305.1	2016	United Kingdom	Europe	Public	Human	ST548	SAMN11046485	PRJNA248792	GCA_007435305.1
GCA_007440325.1	2015	United Kingdom	Europe	Public	Human	ST548	SAMN11092190	PRJNA248792	GCA_007440325.1
GCA_007456475.1	2019	United Kingdom	Europe	Public	Human	ST548	SAMN12221281	PRJNA248792	GCA_007456475.1
GCA_007485305.1	2016	United States	North America	Public	ND/Others	ST548	SAMN08663357	PRJNA186035	GCA_007485305.1
GCA_007489725.1	2016	United States	North America	Public	ND/Others	ST548	SAMN08719835	PRJNA186035	GCA_007489725.1
GCA_007526625.1	2015	United Kingdom	Europe	Public	Human	ST548	SAMN11096870	PRJNA248792	GCA_007526625.1
GCA_007528325.1	2015	United Kingdom	Europe	Public	Human	ST548	SAMN11096890	PRJNA248792	GCA_007528325.1
GCA_007566805.1	2016	United States	North America	Public	Swine	ST548	SAMN08719822	PRJNA186035	GCA_007566805.1
GCA_007600215.1	2016	United Kingdom	Europe	Public	Human	ST548	SAMN11046480	PRJNA248792	GCA_007600215.1
GCA_007659145.1	2017	United Kingdom	Europe	Public	ND/Others	ST548	SAMN10887418	PRJNA248792	GCA_007659145.1
GCA_007835615.1	2015	United States	North America	Public	Soil/Dust	ST548	SAMN04535438	PRJNA186035	GCA_007835615.1
GCA_007835855.1	2015	United States	North America	Public	Soil/Dust	ST548	SAMN04535439	PRJNA186035	GCA_007835855.1
GCA_007835915.1	2015	United States	North America	Public	Soil/Dust	ST548	SAMN04535437	PRJNA186035	GCA_007835915.1
GCA_007836075.1	2015	United States	North America	Public	Soil/Dust	ST548	SAMN04535441	PRJNA186035	GCA_007836075.1
GCA_007842195.1	2017	United States	North America	Public	ND/Others	ST548	SAMN09071605	PRJNA186035	GCA_007842195.1
GCA_007842315.1	2017	United States	North America	Public	ND/Others	ST548	SAMN09005541	PRJNA186035	GCA_007842315.1
GCA_007857315.1	2019	United Kingdom	Europe	Public	Human	ST548	SAMN12375504	PRJNA248792	GCA_007857315.1
GCA_007895085.1	2019	United Kingdom	Europe	Public	Human	ST548	SAMN12415904	PRJNA248792	GCA_007895085.1
GCA_008136645.1	2019	United Kingdom	Europe	Public	Human	ST548	SAMN12610832	PRJNA248792	GCA_008136645.1
GCA_008292815.1	2019	United Kingdom	Europe	Public	Human	ST548	SAMN12659369	PRJNA248792	GCA_008292815.1
GCA_008434325.1	2009	United States	North America	Public	Human	ST548	SAMN07270002	PRJNA230403	GCA_008434325.1
GCA_008475705.1	2014	United States	North America	Public	Human	ST548	SAMN04605211	PRJNA230403	GCA_008475705.1
GCA_008481725.1	2016	United States	North America	Public	Human	ST548	SAMN05821185	PRJNA230403	GCA_008481725.1
GCA_008486145.1	2017	United States	North America	Public	Human	ST548	SAMN07247098	PRJNA230403	GCA_008486145.1
GCA_008486205.1	2015	United States	North America	Public	Human	ST548	SAMN07267895	PRJNA230403	GCA_008486205.1
GCA_008519605.1	2016	United States	North America	Public	Swine	ST548	SAMN04869634	PRJNA292666	GCA_008519605.1
GCA_008557665.1	2019	United Kingdom	Europe	Public	ND/Others	ST548	SAMN12739208	PRJNA248792	GCA_008557665.1
GCA_008602565.1	2019	United Kingdom	Europe	Public	ND/Others	ST548	SAMN12776336	PRJNA248792	GCA_008602565.1
GCA_009082305.1	2016	United Kingdom	Europe	Public	Human	ST548	SAMN06278424	PRJNA248792	GCA_009082305.1
GCA_009203445.1	2016	United States	North America	Public	Human	ST548	SAMN06760349	PRJNA230403	GCA_009203445.1
GCA_009255165.1	2019	United States	North America	Public	Bovine	ST548	SAMN13068239	PRJNA242847	GCA_009255165.1
GCA_009284545.1	2017	United Kingdom	Europe	Public	ND/Others	ST548	SAMN07156031	PRJNA248792	GCA_009284545.1
GCA_009296545.1	2017	United Kingdom	Europe	Public	ND/Others	ST548	SAMN07180679	PRJNA248792	GCA_009296545.1
GCA_009853965.1	2008	United States	North America	Public	Poultry	ST548	SAMN02908586	PRJNA254816	GCA_009853965.1
GCA_010125045.1	2015	United States	North America	Public	Human	ST548	SAMN07267882	PRJNA230403	GCA_010125045.1
GCA_010392405.1	2005	Colombia	South America	Public	Dairy	ST548	SAMN03218174	PRJNA243636	GCA_010392405.1
GCA_010399685.1	2016	Brazil	South America	Public	Plant	ST548	SAMN08951185	PRJNA293224	GCA_010399685.1
GCA_010410925.1	2014	United Kingdom	Europe	Public	Human	ST548	SAMN03478287	PRJNA248792	GCA_010410925.1
GCA_010411435.1	2016	United States	North America	Public	Human	ST548	SAMN06808514	PRJNA230403	GCA_010411435.1
GCA_010415645.1	2017	United States	North America	Public	Swine	ST548	SAMN07312835	PRJNA292666	GCA_010415645.1
GCA_010497155.1	2017	United States	North America	Public	Human	ST548	SAMN06680628	PRJNA230403	GCA_010497155.1
GCA_010498735.1	2012	United Kingdom	Europe	Public	Human	ST548	SAMN03168780	PRJNA248792	GCA_010498735.1
GCA_010504775.1	2014	United States	North America	Public	Human	ST548	SAMN03024505	PRJNA230403	GCA_010504775.1
GCA_010518455.1	2016	United States	North America	Public	Human	ST548	SAMN06160677	PRJNA230403	GCA_010518455.1
GCA_010549265.1	2016	United States	North America	Public	Human	ST548	SAMN05292345	PRJNA230403	GCA_010549265.1
GCA_010595665.1	2017	United States	North America	Public	Human	ST548	SAMN08498408	PRJNA230403	GCA_010595665.1
GCA_010622045.1	2015	United States	North America	Public	Human	ST548	SAMN07415560	PRJNA230403	GCA_010622045.1
GCA_010633505.1	2010	Guatemala	North America	Public	Plant	ST548	SAMN02344758	PRJNA186035	GCA_010633505.1
GCA_010640155.1	2013	United States	North America	Public	Soil/Dust	ST548	SAMN02678813	PRJNA186035	GCA_010640155.1
GCA_010666165.1	2014	United Kingdom	Europe	Public	Human	ST548	SAMN03465646	PRJNA248792	GCA_010666165.1
GCA_010671165.1	2016	United States	North America	Public	Human	ST548	SAMN05768141	PRJNA230403	GCA_010671165.1
GCA_010687945.1	2010	India	Asia	Public	Plant	ST548	SAMN02844847	PRJNA186035	GCA_010687945.1
GCA_010689785.1	2016	Mexico	North America	Public	Plant	ST548	SAMN05462826	PRJNA186035	GCA_010689785.1
GCA_010692045.1	2008	Mexico	North America	Public	Water/River	ST548	SAMN02846131	PRJNA186035	GCA_010692045.1
GCA_010694005.1	2009	India	Asia	Public	ND/Others	ST548	SAMN02678792	PRJNA186035	GCA_010694005.1
GCA_010694265.1	2012	United Kingdom	Europe	Public	Human	ST548	SAMN03169510	PRJNA248792	GCA_010694265.1
GCA_010697865.1	2012	United Kingdom	Europe	Public	Human	ST548	SAMN03168882	PRJNA248792	GCA_010697865.1
GCA_010702545.1	2010	Mexico	North America	Public	Plant	ST548	SAMN02344745	PRJNA186035	GCA_010702545.1
GCA_010713435.1	2014	United Kingdom	Europe	Public	Human	ST548	SAMN03479774	PRJNA248792	GCA_010713435.1
GCA_010717655.1	2017	United States	North America	Public	Bovine	ST548	SAMN07362425	PRJNA242847	GCA_010717655.1
GCA_010724815.1	2014	United Kingdom	Europe	Public	Human	ST548	SAMN03478457	PRJNA248792	GCA_010724815.1
GCA_010878705.1	2019	United Kingdom	Europe	Public	Human	ST548	SAMN13354154	PRJNA248792	GCA_010878705.1
GCA_010940175.1	2019	United Kingdom	Europe	Public	Human	ST548	SAMN13414176	PRJNA248792	GCA_010940175.1
GCA_010959495.1	2019	United Kingdom	Europe	Public	Human	ST548	SAMN13265874	PRJNA248792	GCA_010959495.1
GCA_011090995.1	2014	United Kingdom	Europe	Public	Human	ST548	SAMN03465864	PRJNA248792	GCA_011090995.1
GCA_011093065.1	2009	India	Asia	Public	Plant	ST548	SAMN02846479	PRJNA186035	GCA_011093065.1
GCA_011103015.1	2007	Mexico	North America	Public	Plant	ST548	SAMN02845900	PRJNA186035	GCA_011103015.1
GCA_011114135.1	2017	United States	North America	Public	Human	ST548	SAMN06669326	PRJNA230403	GCA_011114135.1
GCA_011248875.1	2020	United Kingdom	Europe	Public	ND/Others	ST548	SAMN14071238	PRJNA248792	GCA_011248875.1
GCA_011262915.1	2020	United Kingdom	Europe	Public	ND/Others	ST548	SAMN13869893	PRJNA248792	GCA_011262915.1
GCA_011300155.1	2019	Mexico	North America	Public	Water/River	ST548	SAMN14007966	PRJNA560080	GCA_011300155.1
GCA_011340725.1	2020	United Kingdom	Europe	Public	Human	ST548	SAMN13961699	PRJNA248792	GCA_011340725.1
GCA_011439635.1	2015	United States	North America	Public	Swine	ST548	SAMN04027106	PRJNA292666	GCA_011439635.1
GCA_011578495.1	2016	Brazil	South America	Public	Unspecified Meat	ST548	SAMN08951199	PRJNA293224	GCA_011578495.1
GCA_011596645.1	2017	United States	North America	Public	Human	ST548	SAMN08385392	PRJNA230403	GCA_011596645.1
GCA_011665355.1	2018	Chile	South America	Public	Avian	ST548	SAMN14167312	PRJNA298359	GCA_011665355.1
GCA_011665455.1	2020	United Kingdom	Europe	Public	ND/Others	ST548	SAMN14207196	PRJNA248792	GCA_011665455.1
GCA_011789645.1	2004	Northern Ireland	Europe	Public	Animal Feed	ST548	SAMEA6514579	PRJEB20997	GCA_011789645.1
GCA_013700365.1	2020	United Kingdom	Europe	Public	Human	ST548	SAMN15643587	PRJNA248792	GCA_013700365.1
GCA_013770885.1	2020	United Kingdom	Europe	Public	ND/Others	ST548	SAMN15077345	PRJNA248792	GCA_013770885.1
GCA_014713755.1	2020	United Kingdom	Europe	Public	ND/Others	ST548	SAMN16249140	PRJNA248792	GCA_014713755.1
GCA_014960945.1	2020	United Kingdom	Europe	Public	ND/Others	ST548	SAMN16452352	PRJNA248792	GCA_014960945.1
GCA_014961245.1	2020	United Kingdom	Europe	Public	ND/Others	ST548	SAMN16452365	PRJNA248792	GCA_014961245.1
GCA_015156555.1	2020	United Kingdom	Europe	Public	ND/Others	ST548	SAMN16360763	PRJNA248792	GCA_015156555.1
GCA_015157075.1	2020	United Kingdom	Europe	Public	ND/Others	ST548	SAMN16360729	PRJNA248792	GCA_015157075.1
GCA_015525905.1	2015	Brazil	South America	Public	Poultry	ST548	SAMN16813126	PRJNA186035	GCA_015525905.1
GCA_015741045.1	2020	United Kingdom	Europe	Public	ND/Others	ST548	SAMN16989627	PRJNA248792	GCA_015741045.1
GCA_015741135.1	2020	United Kingdom	Europe	Public	ND/Others	ST548	SAMN16989634	PRJNA248792	GCA_015741135.1
GCA_016121695.1	2020	United Kingdom	Europe	Public	ND/Others	ST548	SAMN17071978	PRJNA248792	GCA_016121695.1
GCA_016623345.1	2018	Canada	North America	Public	Human	ST548	SAMN17178317	PRJNA543337	GCA_016623345.1
GCA_017032035.1	2021	United Kingdom	Europe	Public	Human	ST548	SAMN17882582	PRJNA248792	GCA_017032035.1
GCA_017267875.1	2020	United Kingdom	Europe	Public	ND/Others	ST548	SAMN16241161	PRJNA248792	GCA_017267875.1
GCA_017267915.1	2020	United Kingdom	Europe	Public	ND/Others	ST548	SAMN16241175	PRJNA248792	GCA_017267915.1
GCA_017344775.1	2021	United Kingdom	Europe	Public	Human	ST548	SAMN18232349	PRJNA248792	GCA_017344775.1
GCA_017514355.1	2021	United Kingdom	Europe	Public	Human	ST548	SAMN18382229	PRJNA248792	GCA_017514355.1
GCA_017953975.1	2020	United States	North America	Public	Avian	ST548	SAMN14292053	PRJNA186035	GCA_017953975.1
GCA_018030145.1	2018	Canada	North America	Public	Human	ST548	SAMN17078986	PRJNA543337	GCA_018030145.1
GCA_018339775.1	2005	Colombia	South America	Public	Swine	ST548	SAMN03218162	PRJNA243636	GCA_018339775.1
GCA_018385725.1	2021	United Kingdom	Europe	Public	ND/Others	ST548	SAMN19222325	PRJNA248792	GCA_018385725.1
GCA_018385745.1	2021	United Kingdom	Europe	Public	ND/Others	ST548	SAMN19222321	PRJNA248792	GCA_018385745.1
GCA_018385845.1	2021	United Kingdom	Europe	Public	ND/Others	ST548	SAMN19222328	PRJNA248792	GCA_018385845.1
GCA_018385865.1	2021	United Kingdom	Europe	Public	ND/Others	ST548	SAMN19222327	PRJNA248792	GCA_018385865.1
GCA_018388685.1	2021	United Kingdom	Europe	Public	ND/Others	ST548	SAMN19228168	PRJNA248792	GCA_018388685.1
GCA_018389115.1	2021	United Kingdom	Europe	Public	ND/Others	ST548	SAMN19228160	PRJNA248792	GCA_018389115.1
GCA_018389155.1	2021	United Kingdom	Europe	Public	ND/Others	ST548	SAMN19228167	PRJNA248792	GCA_018389155.1
GCA_018389225.1	2021	United Kingdom	Europe	Public	ND/Others	ST548	SAMN19228159	PRJNA248792	GCA_018389225.1
GCA_018499065.1	2017	Canada	North America	Public	Human	ST548	SAMN18072415	PRJNA543337	GCA_018499065.1
GCA_019106465.1	2021	United Kingdom	Europe	Public	Human	ST548	SAMN20054879	PRJNA248792	GCA_019106465.1
GCA_019149765.1	2021	United Kingdom	Europe	Public	ND/Others	ST548	SAMN20085648	PRJNA248792	GCA_019149765.1
GCA_019151185.1	2021	United Kingdom	Europe	Public	ND/Others	ST548	SAMN20085533	PRJNA248792	GCA_019151185.1
GCA_019270715.1	2021	United Kingdom	Europe	Public	Human	ST548	SAMN20293031	PRJNA248792	GCA_019270715.1
GCA_019442385.1	2021	United Kingdom	Europe	Public	Human	ST548	SAMN20491256	PRJNA248792	GCA_019442385.1
GCA_019501785.1	2021	United Kingdom	Europe	Public	Human	ST548	SAMN20679892	PRJNA248792	GCA_019501785.1
GCA_019512825.1	2017	United Kingdom	Europe	Public	Human	ST548	SAMN20665920	PRJNA248792	GCA_019512825.1
GCA_019514025.1	2017	United Kingdom	Europe	Public	ND/Others	ST548	SAMN20666116	PRJNA248792	GCA_019514025.1
GCA_019514205.1	2016	United Kingdom	Europe	Public	Human	ST548	SAMN20665981	PRJNA248792	GCA_019514205.1
GCA_019691975.1	2021	United Kingdom	Europe	Public	Human	ST548	SAMN20849793	PRJNA248792	GCA_019691975.1
GCA_020019275.1	2021	United Kingdom	Europe	Public	ND/Others	ST548	SAMN21463323	PRJNA248792	GCA_020019275.1
GCA_020021455.1	2021	United Kingdom	Europe	Public	ND/Others	ST548	SAMN21463409	PRJNA248792	GCA_020021455.1
GCA_020135575.1	2015	United States	North America	Public	Human	ST548	SAMN08412563	PRJNA431870	GCA_020135575.1
GCA_020136755.1	2015	United States	North America	Public	Human	ST548	SAMN08412591	PRJNA431870	GCA_020136755.1
GCA_020204125.1	2020	India	Asia	Public	Plant	ST548	SAMN14426154	PRJNA186035	GCA_020204125.1
GCA_020207525.1	2021	United Kingdom	Europe	Public	ND/Others	ST548	SAMN21857009	PRJNA248792	GCA_020207525.1
GCA_020214725.1	2021	United Kingdom	Europe	Public	ND/Others	ST548	SAMN21857054	PRJNA248792	GCA_020214725.1
GCA_020282465.1	2008	Benin	Africa	Public	Human	ST548	SAMEA5557271	PRJEB20997	GCA_020282465.1
GCA_020295805.1	2019	Ecuador	South America	Public	Swine	ST548	SAMN14467179	PRJNA377900	GCA_020295805.1
GCA_020298545.1	2020	India	Asia	Public	Plant	ST548	SAMN14425318	PRJNA186035	GCA_020298545.1
GCA_020298605.1	2020	India	Asia	Public	Plant	ST548	SAMN14426882	PRJNA186035	GCA_020298605.1
GCA_020320895.1	2021	United Kingdom	Europe	Public	ND/Others	ST548	SAMN22045193	PRJNA248792	GCA_020320895.1
GCA_020620505.1	2021	United Kingdom	Europe	Public	ND/Others	ST548	SAMN22562413	PRJNA248792	GCA_020620505.1
GCA_020622565.1	2021	United Kingdom	Europe	Public	ND/Others	ST548	SAMN22562423	PRJNA248792	GCA_020622565.1
GCA_020835465.1	2021	United Kingdom	Europe	Public	ND/Others	ST548	SAMN23038608	PRJNA248792	GCA_020835465.1
GCA_020908465.1	2021	United Kingdom	Europe	Public	ND/Others	ST548	SAMN23374562	PRJNA248792	GCA_020908465.1
GCA_020913485.1	2021	United Kingdom	Europe	Public	ND/Others	ST548	SAMN23310562	PRJNA248792	GCA_020913485.1
GCA_020913645.1	2021	United Kingdom	Europe	Public	ND/Others	ST548	SAMN23310624	PRJNA248792	GCA_020913645.1
GCA_020997555.1	2021	United Kingdom	Europe	Public	ND/Others	ST548	SAMN23413074	PRJNA248792	GCA_020997555.1
GCA_021281165.1	2021	United Kingdom	Europe	Public	Human	ST548	SAMN24369662	PRJNA248792	GCA_021281165.1
GCA_022318025.1	2010	Netherlands	Europe	Public	Poultry	ST548	SAMEA4895857	PRJEB28619	GCA_022318025.1
GCA_023618695.1	2022	United States	North America	Public	Swine	ST548	SAMN28794829	PRJNA292666	GCA_023618695.1
GCA_025079655.1	2017	Ireland	Europe	Public	Human	ST548	SAMEA104020340	PRJEB18998	GCA_025079655.1
GCA_025539675.1	2021	Mexico	North America	Public	Water/River	ST548	SAMN31137627	PRJNA186035	GCA_025539675.1
