## Supplemental Table S2 for "Genomic surveillance of *Salmonella enterica* serotype Minnesota strains from poultry products imported into South Africa"

Closest_public_sample	Ref_file	Distance	Collection Year	Country	Continent	Isolation source	biosample_accession	bioproject_accession	genome_acc	AMR group
GCA_003891035.1	23	12	2017	United Kingdom	Europe	ND/Others	SAMN09634554	PRJNA248792	GCA_003891035.1	High-AMR group
GCA_006209225.1	100N	27	2016	Brazil	South America	Poultry	SAMN08951101	PRJNA293224	GCA_006209225.1	High-AMR group
GCA_006209225.1	296	21	2016	Brazil	South America	Poultry	SAMN08951101	PRJNA293224	GCA_006209225.1	High-AMR group
GCA_006209225.1	297	21	2016	Brazil	South America	Poultry	SAMN08951101	PRJNA293224	GCA_006209225.1	High-AMR group
GCA_006209225.1	101N	21	2016	Brazil	South America	Poultry	SAMN08951101	PRJNA293224	GCA_006209225.1	High-AMR group
GCA_006209225.1	30	21	2016	Brazil	South America	Poultry	SAMN08951101	PRJNA293224	GCA_006209225.1	High-AMR group
GCA_006209225.1	306	21	2016	Brazil	South America	Poultry	SAMN08951101	PRJNA293224	GCA_006209225.1	High-AMR group
GCA_006209225.1	308	21	2016	Brazil	South America	Poultry	SAMN08951101	PRJNA293224	GCA_006209225.1	High-AMR group
GCA_006209225.1	300	21	2016	Brazil	South America	Poultry	SAMN08951101	PRJNA293224	GCA_006209225.1	High-AMR group
GCA_006209225.1	264	21	2016	Brazil	South America	Poultry	SAMN08951101	PRJNA293224	GCA_006209225.1	High-AMR group
GCA_006209225.1	292	21	2016	Brazil	South America	Poultry	SAMN08951101	PRJNA293224	GCA_006209225.1	High-AMR group
GCA_006209225.1	290	21	2016	Brazil	South America	Poultry	SAMN08951101	PRJNA293224	GCA_006209225.1	High-AMR group
GCA_006209225.1	291	19	2016	Brazil	South America	Poultry	SAMN08951101	PRJNA293224	GCA_006209225.1	High-AMR group
GCA_006209225.1	304	21	2016	Brazil	South America	Poultry	SAMN08951101	PRJNA293224	GCA_006209225.1	High-AMR group
GCA_006209225.1	314	21	2016	Brazil	South America	Poultry	SAMN08951101	PRJNA293224	GCA_006209225.1	High-AMR group
GCA_006209225.1	298	21	2016	Brazil	South America	Poultry	SAMN08951101	PRJNA293224	GCA_006209225.1	High-AMR group
GCA_006209225.1	313	25	2016	Brazil	South America	Poultry	SAMN08951101	PRJNA293224	GCA_006209225.1	High-AMR group
GCA_006209225.1	310	21	2016	Brazil	South America	Poultry	SAMN08951101	PRJNA293224	GCA_006209225.1	High-AMR group
GCA_006209225.1	317	21	2016	Brazil	South America	Poultry	SAMN08951101	PRJNA293224	GCA_006209225.1	High-AMR group
GCA_007265145.1	100N	27	2018	United Kingdom	Europe	ND/Others	SAMN09634088	PRJNA248792	GCA_007265145.1	High-AMR group
GCA_007265145.1	313	25	2018	United Kingdom	Europe	ND/Others	SAMN09634088	PRJNA248792	GCA_007265145.1	High-AMR group
GCA_007265145.1	30	21	2018	United Kingdom	Europe	ND/Others	SAMN09634088	PRJNA248792	GCA_007265145.1	High-AMR group
GCA_007324715.1	46	5	2017	United Kingdom	Europe	ND/Others	SAMN10174102	PRJNA248792	GCA_007324715.1	High-AMR group
GCA_007324715.1	75	14	2017	United Kingdom	Europe	ND/Others	SAMN10174102	PRJNA248792	GCA_007324715.1	High-AMR group
GCA_007324715.1	319	14	2017	United Kingdom	Europe	ND/Others	SAMN10174102	PRJNA248792	GCA_007324715.1	High-AMR group
GCA_007324715.1	98N	14	2017	United Kingdom	Europe	ND/Others	SAMN10174102	PRJNA248792	GCA_007324715.1	High-AMR group
GCA_007378465.1	30	21	2018	United Kingdom	Europe	ND/Others	SAMN10599984	PRJNA248792	GCA_007378465.1	High-AMR group
GCA_007378465.1	313	25	2018	United Kingdom	Europe	ND/Others	SAMN10599984	PRJNA248792	GCA_007378465.1	High-AMR group
GCA_007378465.1	100N	27	2018	United Kingdom	Europe	ND/Others	SAMN10599984	PRJNA248792	GCA_007378465.1	High-AMR group
GCA_007659145.1	23	12	2017	United Kingdom	Europe	ND/Others	SAMN10887418	PRJNA248792	GCA_007659145.1	High-AMR group
GCA_014960945.1	97N	12	2020	United Kingdom	Europe	ND/Others	SAMN16452352	PRJNA248792	GCA_014960945.1	High-AMR group
GCA_014961245.1	97N	12	2020	United Kingdom	Europe	ND/Others	SAMN16452365	PRJNA248792	GCA_014961245.1	High-AMR group
GCA_015741045.1	282	15	2020	United Kingdom	Europe	ND/Others	SAMN16989627	PRJNA248792	GCA_015741045.1	High-AMR group
GCA_015741135.1	282	15	2020	United Kingdom	Europe	ND/Others	SAMN16989634	PRJNA248792	GCA_015741135.1	High-AMR group
GCA_017267875.1	256	8	2020	United Kingdom	Europe	ND/Others	SAMN16241161	PRJNA248792	GCA_017267875.1	High-AMR group
GCA_017267875.1	47	12	2020	United Kingdom	Europe	ND/Others	SAMN16241161	PRJNA248792	GCA_017267875.1	High-AMR group
GCA_017267875.1	60	15	2020	United Kingdom	Europe	ND/Others	SAMN16241161	PRJNA248792	GCA_017267875.1	High-AMR group
GCA_017267875.1	69	15	2020	United Kingdom	Europe	ND/Others	SAMN16241161	PRJNA248792	GCA_017267875.1	High-AMR group
GCA_019149765.1	321	6	2021	United Kingdom	Europe	ND/Others	SAMN20085648	PRJNA248792	GCA_019149765.1	High-AMR group
GCA_019149765.1	53	2	2021	United Kingdom	Europe	ND/Others	SAMN20085648	PRJNA248792	GCA_019149765.1	High-AMR group
GCA_019149765.1	97N	12	2021	United Kingdom	Europe	ND/Others	SAMN20085648	PRJNA248792	GCA_019149765.1	High-AMR group
GCA_020019275.1	99N	10	2021	United Kingdom	Europe	ND/Others	SAMN21463323	PRJNA248792	GCA_020019275.1	High-AMR group
GCA_020019275.1	61	9	2021	United Kingdom	Europe	ND/Others	SAMN21463323	PRJNA248792	GCA_020019275.1	High-AMR group
GCA_020021455.1	73	4	2021	United Kingdom	Europe	ND/Others	SAMN21463409	PRJNA248792	GCA_020021455.1	High-AMR group
GCA_020622565.1	263	19	2021	United Kingdom	Europe	ND/Others	SAMN22562423	PRJNA248792	GCA_020622565.1	High-AMR group
GCA_020622565.1	43	15	2021	United Kingdom	Europe	ND/Others	SAMN22562423	PRJNA248792	GCA_020622565.1	High-AMR group
GCA_020913485.1	73	4	2021	United Kingdom	Europe	ND/Others	SAMN23310562	PRJNA248792	GCA_020913485.1	High-AMR group
