## Supplemental Table S3 for "Genomic surveillance of *Salmonella enterica* serotype Minnesota strains from poultry products imported into South Africa"

Closest_ZA_public_sample	Ref_file	Distance	Collection Year	Country	Source Type	Bio Project ID
SAMEA14356617	30	46	2022	South Africa	Food	PRJEB39988
SAMEA14452841	47	52	2022	South Africa	Food	PRJEB39988
SAMEA14452841	61	50	2022	South Africa	Food	PRJEB39988
SAMEA14452841	321	53	2022	South Africa	Food	PRJEB39988
SAMEA14452841	97N	59	2022	South Africa	Food	PRJEB39988
SAMEA14452841	256	48	2022	South Africa	Food	PRJEB39988
SAMEA14452841	99N	52	2022	South Africa	Food	PRJEB39988
SAMEA14452841	60	58	2022	South Africa	Food	PRJEB39988
SAMEA14452841	73	56	2022	South Africa	Food	PRJEB39988
SAMEA14452841	53	50	2022	South Africa	Food	PRJEB39988
SAMEA14452841	69	58	2022	South Africa	Food	PRJEB39988
SAMEA14452846	43	23	2022	South Africa	Food	PRJEB39988
SAMEA14452846	263	30	2022	South Africa	Food	PRJEB39988
SAMEA14452846	282	54	2022	South Africa	Food	PRJEB39988
SAMEA14452847	23	65	2022	South Africa	Food	PRJEB39988
SAMEA14452847	73	56	2022	South Africa	Food	PRJEB39988
SAMEA14452847	256	48	2022	South Africa	Food	PRJEB39988
SAMEA14452847	101N	23	2022	South Africa	Food	PRJEB39988
SAMEA14452847	306	23	2022	South Africa	Food	PRJEB39988
SAMEA14452847	264	23	2022	South Africa	Food	PRJEB39988
SAMEA14452847	310	23	2022	South Africa	Food	PRJEB39988
SAMEA14452847	304	23	2022	South Africa	Food	PRJEB39988
SAMEA14452847	290	23	2022	South Africa	Food	PRJEB39988
SAMEA14452847	291	33	2022	South Africa	Food	PRJEB39988
SAMEA14452847	292	23	2022	South Africa	Food	PRJEB39988
SAMEA14452847	296	23	2022	South Africa	Food	PRJEB39988
SAMEA14452847	297	23	2022	South Africa	Food	PRJEB39988
SAMEA14452847	298	23	2022	South Africa	Food	PRJEB39988
SAMEA14452847	308	23	2022	South Africa	Food	PRJEB39988
SAMEA14452847	300	23	2022	South Africa	Food	PRJEB39988
SAMEA14452847	99N	52	2022	South Africa	Food	PRJEB39988
SAMEA14452847	47	52	2022	South Africa	Food	PRJEB39988
SAMEA14452847	317	23	2022	South Africa	Food	PRJEB39988
SAMEA14452847	53	50	2022	South Africa	Food	PRJEB39988
SAMEA14452847	46	46	2022	South Africa	Food	PRJEB39988
SAMEA14452847	314	24	2022	South Africa	Food	PRJEB39988
SAMEA14452847	97N	59	2022	South Africa	Food	PRJEB39988
SAMEA14452847	319	56	2022	South Africa	Food	PRJEB39988
SAMEA14452847	61	50	2022	South Africa	Food	PRJEB39988
SAMEA14452847	321	53	2022	South Africa	Food	PRJEB39988
SAMEA14452847	60	58	2022	South Africa	Food	PRJEB39988
SAMEA14452847	98N	56	2022	South Africa	Food	PRJEB39988
SAMEA14452847	75	56	2022	South Africa	Food	PRJEB39988
SAMEA14452847	69	58	2022	South Africa	Food	PRJEB39988
SAMEA14453027	43	23	2022	South Africa	Food	PRJEB39988
SAMEA14453027	263	30	2022	South Africa	Food	PRJEB39988
SAMEA14453027	282	54	2022	South Africa	Food	PRJEB39988
SAMEA14453033	100N	52	2022	South Africa	Food	PRJEB39988
SAMEA14453033	313	47	2022	South Africa	Food	PRJEB39988
